# Temporal stability and detection sensitivity of the dry swab-based diagnosis of SARS-CoV-2

**DOI:** 10.1101/2021.05.28.21258007

**Authors:** CG Gokulan, Uday Kiran, Santosh Kumar Kuncha, Rakesh K Mishra

**Affiliations:** CSIR-Centre for Cellular and Molecular Biology (CSIR-CCMB), Hyderabad, India; Academy of Scientific and Innovative Research (AcSIR); Buchmann Institute for Molecular Life Sciences, Goethe University Frankfurt, Germany

**Keywords:** COVID-19, Viral strains, Diagnosis, Stability, Proteinase K, Dry swab

## Abstract

The rapid spread and evolution of various strains of SARS-CoV-2, the virus responsible for COVID-19, continues to challenge the disease controlling measures globally. Alarming concern is, the number of second wave infections surpassed the first wave and the onset of severe symptoms manifesting rapidly. In this scenario, testing of maximum population in less time and minimum cost with existing diagnostic amenities is the only possible way to control the spread of the virus. The previously described RNA extraction-free methods using dry swab have been shown to be advantageous in these critical times by different studies. In this work, we show the temporal stability and performance of the dry swab viral detection method at two different temperatures. Contrived dry swabs holding serially diluted SARS-CoV-2 strains A2a and A3i at 25°C (room temperature; RT) and 4°C were subjected to direct RT-PCR and compared with standard VTM-RNA based method. The results clearly indicate that dry swab method of RNA detection is as efficient as VTM-RNA-based method in both strains, when checked for up to 72 hours. The lesser C_T_ values of dry swab samples in comparison to that of the VTM-RNA samples suggest better sensitivity of the method within 48 hours of time. The results collectively suggest that dry swab samples are stable at RT for 24 hours and the detection of SARS-CoV-2 RNA by RT-PCR do not show variance from VTM-RNA. This extraction free, direct RT-PCR method holds phenomenal standing in the present life-threatening circumstances due to SARS-CoV-2.
