## Supplementary File for "Temporal stability and detection sensitivity of the dry swab-based diagnosis of SARS-CoV-2"

### Sheet: A2a
A2a strain	4° C					25° C						A2a strain	4° C					25° C						A2a strain	4° C					25° C
Day-1	Dry swab		VTM-RNA		ΔCT	Dry swab		VTM-RNA		ΔCT		Day-2	Dry swab		VTM-RNA		ΔCT	Dry swab		VTM-RNA		ΔCT		Day-3	Dry swab		VTM-RNA		ΔCT	Dry swab		VTM-RNA		ΔCT
Dilution	E-gene	SD	E-gene	SD	Dry-RNA	E-gene	SD	E-gene	SD	Dry-RNA		Dilution	E-gene	SD	E-gene	SD	Dry-RNA	E-gene	SD	E-gene	SD	Dry-RNA		Dilution	E-gene	SD	E-gene	SD	Dry-RNA	E-gene	SD	E-gene	SD	Dry-RNA
UD	12.3395	0.182463	12.7117	0.22437	-0.372239	12.6683	0.090089	13.5271	0.0906814	-0.858755		UD	11.32	0.0348043	13.6323	0.0547882	-2.31237	11.5403	0.0525959	13.5489	0.177807	-2.00866		UD	10.9947	0.873677	13.5931	0.153116	-2.59834	11.6726	0.00336105	13.6299	0.15948	-1.95733
10^-1	16.059	0.40002	16.0125	0.215055	0.0464964	17.2005	0.337374	16.5226	0.0654232	0.677913		10^-1	15.4994	0.127158	17.6499	0.140977	-2.15047	20.2829	0.295449	17.1771	0.145764	3.10586		10^-1	17.5891	0.164617	16.9006	0.012705	0.688519	20.1649	0.320421	17.2453	0.128602	2.91957
10^-2	19.3751	0.454367	20.3246	0.499023	-0.949481	22.0309	0.420829	20.4333	0.114817	1.59758		10^-2	18.6699	0.338648	20.9502	0.0952492	-2.2803	26.1135	0.188289	20.7432	0.0325649	5.37034		10^-2	23.8631	0.307871	21.8315	0.107727	2.03155	29.264	0.337896	21.6028	0.0307342	7.66117
10^-3	23.1857	0.303338	23.3585	0.262387	-0.172791	26.4437	0.292419	24.083	0.0286563	2.36075		10^-3	22.1024	0.596583	27.6261	0.169911	-5.52366	30.1484	0.537011	24.5509	0.0793259	5.59753		10^-3	24.3827	0.0388207	25.7979	0.0446632	-1.4152			25.4468	0.0323098
10^-4	26.1948	0.0248735	26.6471	0.308287	-0.452271	29.1343	0.0993881	26.4557	0.844887	2.67856		10^-4	26.0678	0.259911	28.3414	0.365419	-2.27356	28.584	1.2607	27.9085	0.0371548	0.675545		10^-4	32.021	0.696412	28.0757	0.109641	3.94525	31.6983	0	29.0436	0.229395	2.65471
10^-5	31.4936	0.415636	30.7889	0.144824	0.704643	33.4163	0.221573	30.4913	0.260366	2.925		10^-5	29.1244	0.502626	31.7376	0.647194	-2.61327			31.6195	0.74241			10^-5	32.4188	0	31.009	0.207141	1.40987	32.601	0	32.1279	0.58139	0.473085
10^-6	32.7203	0	32.7799	0	-0.0596008	32.4532	0.678258	32.5665	0.748095	-0.113237		10^-6	31.9906	0.622248	31.8055	0	0.185107			33.6538	0			10^-6	32.9302	0.0284309	32.06	0.100335	0.870233			34.7619	0
	4° C					25° C							4° C					25° C							4° C					25° C
Day-1	Dry swab		VTM-RNA		ΔCT	Dry swab		VTM-RNA		ΔCT		Day-2	Dry swab		VTM-RNA		ΔCT	Dry swab		VTM-RNA		ΔCT		Day-3	Dry swab		VTM-RNA		ΔCT	Dry swab		VTM-RNA		ΔCT
Dilution	N-gene	SD	N-gene	SD	Dry-RNA	N-gene	SD	N-gene	SD	Dry-RNA		Dilution	N-gene	SD	N-gene	SD	Dry-RNA	N-gene	SD	N-gene	SD	Dry-RNA		Dilution	N-gene	SD	N-gene	SD	Dry-RNA	N-gene	SD	N-gene	SD	Dry-RNA
UD	10.0631	0.183904	11.3971	0.335175	-1.33394	10.2052	0.262832	12.1138	0.11092	-1.90857		UD	9.98849	0.215615	12.8659	0.0715118	-2.87738	10.2486	0.127853	12.7411	0.381611	-2.49244		UD	9.79774	0.49429	12.8408	0.192977	-3.04305	10.4989	0.0926379	12.5531	0.102205	-2.05419
10^-1	13.3065	0.283437	14.7814	0.0936742	-1.47485	14.5663	0.479505	15.2362	0.054173	-0.669918		10^-1	13.6042	0.528845	17.0934	0.0616747	-3.48921	19.1205	0.244677	16.5296	0.054739	2.59092		10^-1	15.7254	0.220402	15.9587	0.131505	-0.233309	18.3197	0.824126	16.2587	0.0557456	2.06095
10^-2	16.42	0.368811	19.1419	0.388752	-2.72193	19.1706	0.344056	19.0265	0.316902	0.14408		10^-2	16.9266	0.190976	20.2705	0.013656	-3.3439	24.7487	0.0371048	20.0127	0.0285259	4.73603		10^-2	22.1179	0.3281	20.821	0.0932869	1.29693	27.0586	0.226728	20.5329	0.0587091	6.52569
10^-3	19.9998	0.425608	22.0907	0.0787439	-2.09087	23.326	0.427748	22.7289	0.195998	0.597106		10^-3	20.5051	0.604129	26.8267	0.103674	-6.32157	27.7205	1.46172	23.9059	0.159253	3.81453		10^-3	22.7526	0.140664	24.7877	0.0537808	-2.03512	31.895	0	24.6327	0.0674224	7.26229
10^-4	23.407	0.103096	25.5069	0.132421	-2.09984	25.3045	0.638168	25.1849	0.892799	0.119574		10^-4	24.2495	0.237125	27.4026	0.268144	-3.15311	26.5055	2.41657	27.3656	0.120053	-0.860117		10^-4	29.712	0.55391	27.1578	0.549491	2.55419	30.6581	0.327935	27.7761	0.255506	2.88196
10^-5	28.8065	0.305009	29.4818	1.07118	-0.675306	28.8054	1.47343	29.6722	0.224112	-0.866791		10^-5	27.2429	0.66974	30.2369	0.0795011	-2.99405			29.7615	0.714654			10^-5	30.7437	0	30.0825	0.767258	0.661229			30.7291	0.529047
10^-6	29.9929	0	31.1451	0.391004	-1.15221	29.6947	1.42461	30.1277	0.291799	-0.432965		10^-6	30.4129	0.878641	30.814	0.681445	-0.40116			31.8019	1.02118			10^-6	32.2992	1.50809	30.8623	0.759002	1.4369			31.2121	0.515982
	4° C					25° C							4° C					25° C							4° C					25° C
	Dry swab		VTM-RNA		ΔCT	Dry swab		VTM-RNA		ΔCT			Dry swab		VTM-RNA		ΔCT	Dry swab		VTM-RNA		ΔCT			Dry swab		VTM-RNA		ΔCT	Dry swab		VTM-RNA		ΔCT
Day-1	ORF1ab	SD	ORF1ab	SD	Dry-RNA	ORF1ab	SD	ORF1ab	SD	Dry-RNA		Day-2	ORF1ab	SD	ORF1ab	SD	Dry-RNA	ORF1ab	SD	ORF1ab	SD	Dry-RNA		Day-3	ORF1ab	SD	ORF1ab	SD	Dry-RNA	ORF1ab	SD	ORF1ab	SD	Dry-RNA
UD	11.0712	0.118833	12.4428	0.151993	-1.37158	11.2643	0.0676856	11.4885	0.503572	-0.224246		UD	10.4016	0.482416	12.3985	0.0789985	-1.99692	10.6971	0.178205	11.054	1.01904	-0.356866		UD	10.0548	1.14837	12.7655	0.126402	-2.71062	10.8337	0.231794	12.85	0.087296	-2.01631
10^-1	14.5768	0.245873	15.8031	0.0995405	-1.22636	15.5665	0.267892	15.0585	0.670147	0.508011		10^-1	13.8502	0.392351	16.0117	0.0958076	-2.16145	20.01	0.157826	15.6533	0.132365	4.35672		10^-1	15.8863	0.510704	16.0544	0.140287	-0.168067	18.2404	1.63568	16.1692	0.315564	2.07128
10^-2	17.2371	1.0489	19.3514	0.469914	-2.11435	19.3827	1.58918	19.3413	0.750675	0.0413729		10^-2	16.8655	0.871397	19.215	0.500959	-2.34952	24.3054	0.556643	19.5197	0.0488035	4.78572		10^-2	22.6729	0.162472	21.0893	0.0905389	1.58359	30.3203	0.475799	20.8278	0.108119	9.49247
10^-3	21.2169	0.443309	22.9458	0.192861	-1.72894	24.5362	0.571836	21.6752	0.521326	2.86099		10^-3	19.0627	2.76224	26.3062	0.163338	-7.24352	26.9968	1.85994	23.1913	0.20669	3.80554		10^-3	22.7264	0.222085	25.0071	0.0758719	-2.28067			24.7762	0.0387113
10^-4	24.46	0.265122	25.4258	0.866581	-0.965879	27.0725	0.298044	25.4706	0.402492	1.60188		10^-4	24.5876	0.312522	26.4336	0.617077	-1.84607	25.4898	3.81749	26.1184	0.508582	-0.628561		10^-4	29.8561	0.486209	27.5893	0.113635	2.26673	31.3549	0.232001	28.3765	0.234124	2.97844
10^-5	29.7122	0.55416	29.5245	0.568379	0.187694	28.4635	3.77545	29.3775	0.668037	-0.914002		10^-5	27.2753	1.63646	30.1798	0.49978	-2.90451	30.5188	0	29.1774	0.44081	1.34141		10^-5	30.0559	0	31.1029	0.683548	-1.047	31.1424	0	31.8542	0.639648	-0.711836
10^-6	29.6	2.20569	30.617	0	-1.01706	30.2533	0	31.7857	0	-1.53244		10^-6	31.5151	0	31.7531	0.904949	-0.23806	37.7695	0	31.2862	0	6.48331		10^-6	30.6891	0.796744	31.1239	0	-0.434762					0

### Sheet: A3i
A3i Strain	4° C					25° C						A3i Strain	4° C					25° C						A3i Strain	4° C					25° C
Day-1	Dry swab		VTM-RNA		ΔCT	Dry swab		VTM-RNA		ΔCT		Day-2	Dry swab		VTM-RNA		ΔCT	Dry swab		VTM-RNA		ΔCT		Day-3	Dry swab		VTM-RNA		ΔCT	Dry swab		VTM-RNA		ΔCT
Dilution	E-gene	SD	E-gene	SD	Dry-RNA	E-gene	SD	E-gene	SD	Dry-RNA		Dilution	E-gene	SD	E-gene	SD	Dry-RNA	E-gene	SD	E-gene	SD	Dry-RNA		Dilution	E-gene	SD	E-gene	SD	Dry-RNA	E-gene	SD	E-gene	SD	Dry-RNA
UD	14.749	0.198233	14.5671	0.314623	0.181884	15.1675	0.214049	15.576	0.159902	-0.408511		UD	13.7559	0.095175	16.4356	0.0833989	-2.67968	13.3535	0.215228	16.5943	0.0921409	-3.24071		10^-1	19.2917	0.24924	19.4983	0.0121753	-0.206611	28.6606	0.584919	19.2715	0.117595	9.38914
10^-1	18.5788	0.265209	20.4104	1.344	-1.83168	18.0069	0.814809	18.3323	0.356046	-0.325417		10^-1	17.8602	0.399977	19.7357	0.0936192	-1.87546	17.6646	0.572539	19.5215	0.102256	-1.8569		10^-2	20.979	0.569705	23.2892	0.022535	-2.3102	28.9199	0.706952	22.5598	0.672169	6.36006
10^-2	22.7373	0.138966	21.642	1.72169	1.09521	26.3201	0.151937	22.9681	0.296968	3.35205		10^-2	21.3154	1.00171	23.8317	0.154776	-2.51621	28.9785	0.490688	23.4682	0.140901	5.51038		10^-3	28.6188	0.491211	27.4055	0.159909	1.21325	29.5675	0.585665	26.4462	0.228283	3.12132
10^-3	25.9349	0.275355	27.3301	0.232272	-1.39525	24.8384	0.521916	26.8447	0.15841	-2.00629		10^-3	24.6985	0.907681	30.7962	0.387119	-6.09777	30.2458	0.0549056	27.7582	0.0696782	2.48751		10^-4	27.072	0.153334	30.333	0.142179	-3.26096	32.6454	0.0246067	30.1055	0.570741	2.53986
10^-4	29.6303	0.199153	29.0746	0.218671	0.555714	31.0189	1.43004	29.6481	0.452378	1.37081		10^-4	28.7124	0.539337	32.899	0.295006	-4.18668	28.9158	3.33295	30.5088	0.322114	-1.59291		10^-5	32.0406	0.787763	32.7853	0.105167	-0.744611			32.0308	0.745407
10^-5	32.8681	0.746438	32.8152	0.0551929	0.0528946	31.5618	0	31.844	0.90589	-0.282235		10^-5	31.0042	1.35154	27.6164	0.145324	3.38784	27.1041	0	32.6744	0.518051	-5.5703		10^-6	32.968	0	32.5417	0	0.426292			32.5748	0.130026
10^-6			31.5174	1.69393				33.2339	0			10^-6			32.7351	0.289558				32.7964	0.31239
	4° C					25° C							4° C					25° C							4° C					25° C
Day-1	Dry swab		VTM-RNA		ΔCT	Dry swab		VTM-RNA		ΔCT		Day-2	Dry swab		VTM-RNA		ΔCT	Dry swab		VTM-RNA		ΔCT		Day-3	Dry swab		VTM-RNA		ΔCT	Dry swab		VTM-RNA		ΔCT
Dilution	N-gene	SD	N-gene	SD	Dry-RNA	N-gene	SD	N-gene	SD	Dry-RNA		Dilution	N-gene	SD	N-gene	SD	Dry-RNA	N-gene	SD	N-gene	SD	Dry-RNA		Dilution	N-gene	SD	N-gene	SD	Dry-RNA	N-gene	SD	N-gene	SD	Dry-RNA
UD	12.4048	0.318614	13.5237	0.233806	-1.11892	12.7854	0.389634	14.4215	0.15404	-1.63604		UD	12.554	0.133687	15.9354	0.0458095	-3.38147	12.5297	0.177367	16.0518	0.0186164	-3.52205		UD	12.3376	0.315602	15.0299	0.0605871	-2.69225	12.5067	0.229369	16.2503	1.6803	-3.74364
10^-1	15.8393	0.678018	19.26	1.45704	-3.42065	15.0289	1.04447	17.0396	0.378413	-2.0107		10^-1	16.4481	0.259565	19.1639	0.0439413	-2.71572	16.1745	0.329996	19.0118	0.118015	-2.83724		10^-1	17.7804	0.409302	18.6928	0.0243427	-0.912368	26.8883	1.52963	18.5211	0.0530493	8.36716
10^-2	19.9077	0.260877	20.421	1.79944	-0.513318	24.0182	0.156432	21.784	0.275036	2.23421		10^-2	19.4444	1.95079	23.2987	0.0276145	-3.85427	27.4613	0.649779	22.9504	0.0958169	4.51092		10^-2	18.5984	1.47286	22.3817	0.0768542	-3.78325	28.4711	1.0731	21.7094	0.674393	6.7617
10^-3	21.7515	1.45023	26.0935	0.286878	-4.34201	21.7415	0.264032	25.8157	0.213953	-4.07424		10^-3	21.664	2.73442	29.8386	0.385706	-8.17458	28.6456	0.236164	27.0183	0.084663	1.62731		10^-3	27.3486	0.361191	26.5627	0.187085	0.785896	27.7337	0.936519	25.4509	0.238472	2.28281
10^-4	26.8755	0.478515	27.8137	0.327456	-0.938227	25.8407	3.92714	28.6934	0.739149	-2.85279		10^-4	27.534	1.37527	29.5422	0.173013	-2.00815			30.448	0.756261			10^-4	25.4019	0.234529	29.3397	0.939488	-3.93781	31.1626	0	28.7603	0.367179	2.40229
10^-5	29.2425	1.00794	30.718	0	-1.47547			30.3721	0.749588			10^-5	23.0181	8.77129	27.1251	0.106229	-4.10702	31.1131	0	30.8892	0.095285	0.223975		10^-5	29.388	0.01966	28.0679	0.489322	1.32007	33.6261	0	29.8228	1.10959	3.80328
10^-6	32.4513	0	29.7985	1.46483	2.65277	29.5044	0	31.0205	0	-1.51609		10^-6	32.0508	0	29.7614	0.492784	2.28935			30.8633	0.325484			10^-6	31.8474	0	30.394	0.642202	1.4534	29.3176	0	30.9039	0.804833	-1.58635
	4° C					25° C							4° C					25° C							4° C					25° C
	Dry swab		VTM-RNA		ΔCT	Dry swab		VTM-RNA		ΔCT			Dry swab		VTM-RNA		ΔCT	Dry swab		VTM-RNA		ΔCT			Dry swab		VTM-RNA		ΔCT	Dry swab		VTM-RNA		ΔCT
Day-1	ORF1ab	SD	ORF1ab	SD	Dry-RNA	ORF1ab	SD	ORF1ab	SD	Dry-RNA		Day-2	ORF1ab	SD	ORF1ab	SD	Dry-RNA	ORF1ab	SD	ORF1ab	SD	Dry-RNA		Day-3	ORF1ab	SD	ORF1ab	SD	Dry-RNA	ORF1ab	SD	ORF1ab	SD	Dry-RNA
UD	13.172	0.302196	12.9227	0.554972	0.249377	13.4895	0.779932	14.7204	0.122583	-1.23088		UD	12.4346	0.162218	14.507	0.16557	-2.07237	12.067	0.471635	15.0101	0.129456	-2.94313		UD	12.1988	0.202214	14.8541	0.190421	-2.65527	12.6988	0.550594	16.2616	1.73296	-3.56277
10^-1	16.5718	1.00675	19.0018	1.04024	-2.42999	15.5348	1.33729	16.8872	0.677189	-1.35247		10^-1	16.2391	0.750498	18.0325	0.0696801	-1.79348	16.2131	0.680761	17.8866	0.0161578	-1.67348		10^-1	18.2865	0.238349	18.7768	0.173042	-0.490323	26.4047	1.46429	18.5206	0.139618	7.88412
10^-2	20.8207	0.370777	20.7368	1.75676	0.0839316	25.1107	0.300279	21.6003	0.190708	3.51044		10^-2	18.6102	3.65763	22.2307	0.218918	-3.62049	27.1681	1.04001	21.2634	0.509134	5.9046		10^-2	18.5781	1.536	22.5389	0.043384	-3.96085	28.2856	1.30875	21.3165	1.032	6.96913
10^-3	24.3171	0.33996	26.4276	0.332484	-2.11052	22.3441	0.569852	25.9112	0.430535	-3.5671		10^-3	21.1481	3.74232	29.589	0.295275	-8.44089	28.7629	1.27243	25.7017	0.17051	3.06125		10^-3	25.9743	1.94683	26.5951	0.10098	-0.620786	28.0204	2.86711	25.2504	0.605795	2.77002
10^-4	27.804	0.58229	26.4996	1.31558	1.30446	27.3045	3.72973	28.088	0.635269	-0.783541		10^-4	27.033	1.1558	28.3864	0	-1.35341	21.1008	0	28.721	0.816468	-7.62018		10^-4	25.6938	0.336529	29.4298	0.139538	-3.73606	31.9956	0	29.7158	0.301301	2.27976
10^-5	29.262	1.37976	31.5099	0.440818	-2.2479			29.5299	5.25478			10^-5	25.703	3.04693	25.7157	0.553498	-0.0127354	30.1365	0	32.0123	1.04452	-1.8758		10^-5	28.8705	2.87133	31.8054	0.675737	-2.93499	31.8767	0	31.7505	0	0.126198
10^-6			28.655	2.10359				27.4027	0.389892			10^-6	32.018	0	31.3362	0	0.681866	28.6559	0	31.2825	0.335469	-2.62658		10^-6	31.917	0	31.95	0	-0.032999			25.069	6.53038

### Sheet: Delta Ct
A2a	E gene - ΔCT							A3i	E gene - ΔCT
	Day-1		Day-2		Day-3				Day-1		Day-2		Day-3
	4℃	25℃	4℃	25℃	4℃	25℃			4℃	25℃	4℃	25℃	4℃	25℃
UD	-0.372239	-0.858755	-2.31237	-2.00866	-2.59834	-1.95733		UD	0.181884	-0.408511	-2.67968	-3.24071	-0.206611	9.38914
10^-1	0.0464964	0.677913	-2.15047	3.10586	0.688519	2.91957		10^-1	-1.83168	-0.325417	-1.87546	-1.8569	-2.3102	6.36006
10^-2	-0.949481	1.59758	-2.2803	5.37034	2.03155	7.66117		10^-2	1.09521	3.35205	-2.51621	5.51038	1.21325	3.12132
10^-3	-0.172791	2.36075	-5.52366	5.59753	-1.4152			10^-3	-1.39525	-2.00629	-6.09777	2.48751	-3.26096	2.53986
10^-4	-0.452271	2.67856	-2.27356	0.675545	3.94525	2.65471		10^-4	0.555714	1.37081	-4.18668	-1.59291	-0.744611
10^-5	0.704643	2.925	-2.61327		1.40987	0.473085		10^-5	0.0528946	-0.282235	3.38784	-5.5703	0.426292
10^-6	-0.0596008	-0.113237	0.185107		0.870233			10^-6
	N gene - ΔCT								N gene - ΔCT
	Day-1		Day-2		Day-3				Day-1		Day-2		Day-3
	4℃	25℃	4℃	25℃	4℃	25℃			4℃	25℃	4℃	25℃	4℃	25℃
UD	-1.33394	-1.90857	-2.87738	-2.49244	-3.04305	-2.05419		UD	-1.11892	-1.63604	-3.38147	-3.52205	-2.69225	-3.74364
10^-1	-1.47485	-0.669918	-3.48921	2.59092	-0.233309	2.06095		10^-1	-3.42065	-2.0107	-2.71572	-2.83724	-0.912368	8.36716
10^-2	-2.72193	0.14408	-3.3439	4.73603	1.29693	6.52569		10^-2	-0.513318	2.23421	-3.85427	4.51092	-3.78325	6.7617
10^-3	-2.09087	0.597106	-6.32157	3.81453	-2.03512	7.26229		10^-3	-4.34201	-4.07424	-8.17458	1.62731	0.785896	2.28281
10^-4	-2.09984	0.119574	-3.15311	-0.860117	2.55419	2.88196		10^-4	-0.938227	-2.85279	-2.00815		-3.93781	2.40229
10^-5	-0.675306	-0.866791	-2.99405		0.661229			10^-5	-1.47547		-4.10702	0.223975	1.32007	3.80328
10^-6	-1.15221	-0.432965	-0.40116		1.4369			10^-6	2.65277	-1.51609	2.28935		1.4534	-1.58635
	ORF1ab - ΔCT								ORF1ab - ΔCT
	Day-1		Day-2		Day-3				Day-1		Day-2		Day-3
	4℃	25℃	4℃	25℃	4℃	25℃			4℃	25℃	4℃	25℃	4℃	25℃
UD	-1.37158	-0.224246	-1.99692	-0.356866	-2.71062	-2.01631		UD	0.249377	-1.23088	-2.07237	-2.94313	-2.65527	-3.56277
10^-1	-1.22636	0.508011	-2.16145	4.35672	-0.168067	2.07128		10^-1	-2.42999	-1.35247	-1.79348	-1.67348	-0.490323	7.88412
10^-2	-2.11435	0.0413729	-2.34952	4.78572	1.58359	9.49247		10^-2	0.0839316	3.51044	-3.62049	5.9046	-3.96085	6.96913
10^-3	-1.72894	2.86099	-7.24352	3.80554	-2.28067			10^-3	-2.11052	-3.5671	-8.44089	3.06125	-0.620786	2.77002
10^-4	-0.965879	1.60188	-1.84607	-0.628561	2.26673	2.97844		10^-4	1.30446	-0.783541	-1.35341	-7.62018	-3.73606	2.27976
10^-5	0.187694	-0.914002	-2.90451	1.34141	-1.047	-0.711836		10^-5	-2.2479		-0.0127354	-1.8758	-2.93499	0.126198
10^-6	-1.01706	-1.53244	-0.23806	6.48331	-0.434762	0		10^-6			0.681866	-2.62658	-0.032999
